# An Integrated Genomic and Transcriptomic Analysis Reveals Distinct Molecular Features Associated with Mild-to-moderate Atopic Dermatitis

**DOI:** 10.1101/2023.04.12.23288462

**Authors:** Tu Hu, Tanja Todberg, Lone Skov, Thomas Litman, Ilka Hoof, Joel Correa da Rosa

**Affiliations:** Explorative Biology and Bioinformatics, LEO Pharma A/S; Department of Immunology and Microbiology, University of Copenhagen; Department of Dermatology and Allergy, Copenhagen University Hospital – Herlev and Gentofte; Department of Clinical Medicine, University of Copenhagen; Laboratory of Inflammatory Skin Diseases, Icahn School of Medicine at Mount Sinai, New York

**Keywords:** Atopic dermatitis, genetic risk score, transcriptome, inflammation, fibroblast, IL-34, genetic variant

## Abstract

Atopic dermatitis (AD) is a common skin disorder, characterized by impaired skin barrier function and cutaneous inflammation. The pathophysiology of AD is incompletely understood, and has considerable genetic contributions. To obtain a detailed molecular understanding of AD, we integrated the genomic, skin transcriptomic, and clinical measurements from 30 AD and 30 healthy control (HC) subjects. We found that the AD group had mild-to-moderate disease severity and only showed slightly increased genetic risk compared with HC. When comparing within the AD group, we found that the lesional skin of patients with increased genetic risk was characterized by a possible “self-protection” mechanism, including elevation of the anti-inflammatory cytokine IL-34, activation of fibroblasts, wound healing, and the complement system. We hypothesize that this mechanism may contribute to halting further progression of AD.
