## Supplementary material for "An Integrated Genomic and Transcriptomic Analysis Reveals Distinct Molecular Features Associated with Mild-to-moderate Atopic Dermatitis": Table S2

gene_name	gene_id	baseMean	log2FoldChange	lfcSE	stat	pvalue	padj	skin_type	contrast	description	theme1	theme2	annotation
SFRP4	ENSG00000106483	123.6024531	2.326663987	0.4982487922	4.669683145	3.02E-06	0.006988061785	LS	High_vs_Low	secreted frizzled related protein 4 [Source:HGNC Symbol;Acc:HGNC:10778]	Other	Wnt signaling	SFRPs act as soluble modulators of Wnt signaling (GeneCards)
CPXM1	ENSG00000088882	239.0111406	2.271757304	0.5753784585	3.948283552	7.87E-05	0.02037938221	LS	High_vs_Low	carboxypeptidase X, M14 family member 1 [Source:HGNC Symbol;Acc:HGNC:15771]	Metabolism	protein metabolism	CPXM1 encodes a member of the caboxypeptidase family of proteins, but no carboxypeptidase activity was found (GeneCards).
ADAMTS12	ENSG00000151388	48.42503324	1.660121655	0.4611836896	3.599697242	3.19E-04	0.03989237129	LS	High_vs_Low	ADAM metallopeptidase with thrombospondin type 1 motif 12 [Source:HGNC Symbol;Acc:HGNC:14605]	Other		The role of ADAMTS12 in skin is unclear.
OLFML2B	ENSG00000162745	360.2221274	1.615965795	0.4400096035	3.672569376	2.40E-04	0.03476544314	LS	High_vs_Low	olfactomedin like 2B [Source:HGNC Symbol;Acc:HGNC:24558]	Skin barrier	extracellular matrix	OLFML2B encodes an olfactomedin domain-containing protein. Most olfactomedin domain-containing proteins are secreted glycoproteins (GeneCards)
FAP	ENSG00000078098	125.4342547	1.567487112	0.4305568511	3.640604274	2.72E-04	0.03776957219	LS	High_vs_Low	fibroblast activation protein alpha [Source:HGNC Symbol;Acc:HGNC:3590]	Skin barrier	fibroblast	FAP mediates fibroblast growth. It is also involved in epithelial-mesenchymal interactions during development, tissue repair, and epithelial carcinogenesis (GeneCards).
ANKRD31	ENSG00000145700	68.63634511	1.507240663	0.3954255829	3.811692333	1.38E-04	0.02620030167	LS	High_vs_Low	ankyrin repeat domain 31 [Source:HGNC Symbol;Acc:HGNC:26853]	Other	cytoskeleton	ANKRD31 has no known function in skin. Ankyrin proteins (ANKRD) are key mediators linking membrane and sub-membranous cytoskeletal proteins (PMID: 34820371).
LUM	ENSG00000139329	5096.205423	1.506881953	0.3972110483	3.793655687	1.48E-04	0.02645184308	LS	High_vs_Low	lumican [Source:HGNC Symbol;Acc:HGNC:6724]	Skin barrier	extracellular matrix	Lumican may regulate collagen fibril organization and circumferential growth, corneal transparency, and epithelial cell migration and tissue repair (GeneCards).
MASP1	ENSG00000127241	385.3696967	1.440145636	0.3958309957	3.638284146	2.74E-04	0.03776957219	LS	High_vs_Low	MBL associated serine protease 1 [Source:HGNC Symbol;Acc:HGNC:6901]	Immune	complement activation	MASP1 encodes a serine protease that functions as a component of the lectin pathway of complement activation. This protein is not directly involved in complement activation but may play a role as an amplifier of complement activation.
COL4A1	ENSG00000187498	344.8719609	1.372029489	0.3537995776	3.877985094	1.05E-04	0.02361152451	LS	High_vs_Low	collagen type IV alpha 1 chain [Source:HGNC Symbol;Acc:HGNC:2202]	Skin barrier	fibroblast	COL4A1 encodes a type IV collagen alpha protein (GeneCards). The encoded protein is involved in many importnat skin functions, including barrier (PMID: 22393540), wound healing (PMID: 34193119).
COL6A3	ENSG00000163359	2223.070997	1.324292313	0.3703876274	3.575422653	3.50E-04	0.04229461525	LS	High_vs_Low	collagen type VI alpha 3 chain [Source:HGNC Symbol;Acc:HGNC:2213]	Skin barrier	fibroblast	COL6A3 encodes a type VI collagen, a beaded filament collagen found in most connective tissues (GeneCards).
SUGCT	ENSG00000175600	64.41822883	1.323657348	0.3224230558	4.105343349	4.04E-05	0.01584961516	LS	High_vs_Low	succinyl-CoA:glutarate-CoA transferase [Source:HGNC Symbol;Acc:HGNC:16001]	Other	transporter	SUGCT encodes a protein which is similar to members of the CaiB/baiF CoA-transferase protein family (GeneCards). The role of SUGCT in skin is not clear.
PRRX1	ENSG00000116132	274.0218403	1.18985926	0.3361736653	3.539418409	4.01E-04	0.04423519026	LS	High_vs_Low	paired related homeobox 1 [Source:HGNC Symbol;Acc:HGNC:9142]	Development	wound healing	PRRX1 encoded protein binds to DNA and regulate gene expression. The encoded protein has important roles in wound healing, and has been proposed as a promising target for limb regeneration (PMID: 23263248). PRRX1 enhancer-positive cells (0.2% of adult dermal cells) readily migrate into the wound bed and amplify (PMID: 331278164). In mice, PRRX1 could reprogram adipocyte into dermal fibroblast-lik…
PRTFDC1	ENSG00000099256	72.17802079	1.182922716	0.2957951849	3.999127696	6.36E-05	0.01926495873	LS	High_vs_Low	phosphoribosyl transferase domain containing 1 [Source:HGNC Symbol;Acc:HGNC:23333]	Other	transporter	unclear role in skin
PRSS23	ENSG00000150687	1439.398694	1.163975683	0.2854956518	4.077034714	4.56E-05	0.01584961516	LS	High_vs_Low	serine protease 23 [Source:HGNC Symbol;Acc:HGNC:14370]	Metabolism	protein metabolism	PRSS23 encodes a conserved member of the trypsin family of serine proteases (GeneCards). In skin, there is evidence showing SFRP2(hi) fibroblasts are the progenitors in systemic sclerosis skin (PMID: 34282151).
ANGPT1	ENSG00000154188	80.4760945	1.134901901	0.3243660807	3.498830391	4.67E-04	0.04672701177	LS	High_vs_Low	angiopoietin 1 [Source:HGNC Symbol;Acc:HGNC:484]	Development	wound healing	ANGPT1 participates in wound healing and scarring, by maintaining vascular development and angiogenesis.
HAL	ENSG00000084110	13803.6576	1.128827491	0.2709178031	4.166678891	3.09E-05	0.01382637721	LS	High_vs_Low	histidine ammonia-lyase [Source:HGNC Symbol;Acc:HGNC:4806]	Metabolism	histidine catablic process	HAL participates in urocanic acid synthesis. Urocanic acid acts as a natural UV filter in the corneal layer (PMID: 7306027, 27189826).
TGFB3	ENSG00000119699	200.8622383	1.038992003	0.2415036394	4.302179485	1.69E-05	0.01138540613	LS	High_vs_Low	transforming growth factor beta 3 [Source:HGNC Symbol;Acc:HGNC:11769]	Development	wound healing	TGFB3 encodes a secreted ligand of the TGF-beta (transforming growth factor-beta) superfamily of proteins. It may play a role in wound healing (GeneCards).
CCNB2	ENSG00000157456	972.346603	1.016071669	0.2646650742	3.839084823	1.23E-04	0.02452056898	LS	High_vs_Low	cyclin B2 [Source:HGNC Symbol;Acc:HGNC:1580]	Other	regulation of growth	The encoded protein Cyclin B2 is a member of the cyclin family, specifically the B-type cyclins (GeneCards). In skin, CCNB2 was identified as a mild intrinsic atopic dermatitis (PMID: 33911724).
ZBTB7A	ENSG00000178951	765.2124609	-1.020466532	0.2240561588	-4.554512304	5.25E-06	0.007297982909	LS	High_vs_Low	zinc finger and BTB domain containing 7A [Source:HGNC Symbol;Acc:HGNC:18078]	Other	zinc finger	ZBTB7A encoded protein has multiple functions (GeneCards). One of which is to modulate cell proliferation and differentiation. In skin, ZBTB7A has been reported to involved supress melanoma metastasis (PMID: 25995384).
FGFR3	ENSG00000068078	995.0783838	-1.024267458	0.2532403762	-4.044645146	5.24E-05	0.01693817312	LS	High_vs_Low	fibroblast growth factor receptor 3 [Source:HGNC Symbol;Acc:HGNC:3690]	Skin barrier	fibroblast	TGFR3 encodes a member of the fibroblast growth factor receptor (FGFR) family (GeneCards).
CEBPB	ENSG00000172216	622.387681	-1.038328418	0.2736422571	-3.794473956	1.48E-04	0.02645184308	LS	High_vs_Low	CCAAT enhancer binding protein beta [Source:HGNC Symbol;Acc:HGNC:1834]	Skin barrier	keratinocyte	CEBPB encodes a transcription factor. The evidences shows the coded protein is a mediator of keratinocyte survival (PMID: 11756662).
ABHD17A	ENSG00000129968	375.4609837	-1.043746669	0.2448914318	-4.262079167	2.03E-05	0.01138540613	LS	High_vs_Low	abhydrolase domain containing 17A, depalmitoylase [Source:HGNC Symbol;Acc:HGNC:28756]	Metabolism	protein hydrolase	ABHD17A enables palmitoyl-(protein) hydrolase activity (GeneCards).
DLK2	ENSG00000171462	260.6213497	-1.056862116	0.2704346634	-3.908012764	9.31E-05	0.02269155404	LS	High_vs_Low	delta like non-canonical Notch ligand 2 [Source:HGNC Symbol;Acc:HGNC:21113]	Other	calcium ion binding	DLK2 is predicted to enable Notch binding activity (GeneCards). It has been annotated as calcium ion binding in Gene Ontology.
SAMD12	ENSG00000177570	100.4035398	-1.062445137	0.2856516872	-3.719372875	2.00E-04	0.03084312184	LS	High_vs_Low	sterile alpha motif domain containing 12 [Source:HGNC Symbol;Acc:HGNC:31750]	Other		SAMD12 is predicted to be involved in transmembrane receptor protein tyrosine kinase signaling pathway. Predicted to be active in cytoplasmic side of plasma membrane (GeneCards).
OGFR	ENSG00000060491	163.4700908	-1.081949951	0.2003860094	-5.399328796	6.69E-08	9.15E-04	LS	High_vs_Low	opioid growth factor receptor [Source:HGNC Symbol;Acc:HGNC:15768]	Development	wound healing	The protein encoded by OGFR is a receptor for opioid growth factor (OGF). OGF is a negative regulator of cell proliferation and tissue organization in a variety of processes (GeneCards). Targeted overexpression of OGFr in epithelium of transgenic mice suppresses cell proliferation and impairs full-thickness wound closure (PMID: 22338080). Selective blockade of the OGF-OGFr pathway by naltrexone a…
IRX3	ENSG00000177508	438.5678658	-1.102032102	0.2250031308	-4.897852303	9.69E-07	0.003366678888	LS	High_vs_Low	iroquois homeobox 3 [Source:HGNC Symbol;Acc:HGNC:14360]	Other	neural and nerve system	The role of IRX3 in skin is unclear. In mice, Irx3 plays a role in early step of neural development. In Xenopus, Xiro3 induces ectopic neural tissue in the epidermis (PMID: 9427753).
ESPN	ENSG00000187017	174.7234892	-1.114055371	0.2992045339	-3.723390673	1.97E-04	0.03084135498	LS	High_vs_Low	espin [Source:HGNC Symbol;Acc:HGNC:13281]	Other		ESPN encodes a multifunctional actin-bundling protein (GeneCards). The role of this gene in skin is unclear.
SP6	ENSG00000189120	195.7212453	-1.114554791	0.2667273944	-4.178628871	2.93E-05	0.01382637721	LS	High_vs_Low	Sp6 transcription factor [Source:HGNC Symbol;Acc:HGNC:14530]	Development		SP6 encodes a transcription factor (GeneCards). Sp6 knockout mice study shows Sp6 plays a critical role in the development of several epithelium-containing organs or appendages, possibly by regulating apoptosis (PMID: 18297738).
KIFC2	ENSG00000167702	189.6862053	-1.120965741	0.2930252891	-3.825491459	1.31E-04	0.02554899681	LS	High_vs_Low	kinesin family member C2 [Source:HGNC Symbol;Acc:HGNC:29530]	Other	neural and nerve system	KIFC2 has no known function in skin. KIFC2 was specifically expressed in adult neurons (PMID:9115736) KifC2 is specifically expressed in both the central and peripheral nervous systems in mouse model (PMID: 11259594)
SLC16A11	ENSG00000174326	90.36306922	-1.122503357	0.2629278321	-4.269245091	1.96E-05	0.01138540613	LS	High_vs_Low	solute carrier family 16 member 11 [Source:HGNC Symbol;Acc:HGNC:23093]	Metabolism	lipid metabolism	Enables pyruvate transmembrane transporter activity. Involved in lipid metabolic process. (GeneCards)
ZNF837	ENSG00000152475	59.10605643	-1.200110596	0.2731025762	-4.394358387	1.11E-05	0.01029456297	LS	High_vs_Low	zinc finger protein 837 [Source:HGNC Symbol;Acc:HGNC:25164]	Other	zinc finger	ZNF837 enables identical protein binding activity. Predicted to be involved in regulation of transcription by RNA polymerase II. Predicted to be active in nucleus. (GeneCards)
SLC9C1	ENSG00000172139	54.17216039	-1.207210989	0.3212917612	-3.757366775	1.72E-04	0.02925058458	LS	High_vs_Low	solute carrier family 9 member C1 [Source:HGNC Symbol;Acc:HGNC:31401]	Metabolism	lipid metabolism	Enables pyruvate transmembrane transporter activity. Involved in lipid metabolic process. (GeneCards)
TBILA	ENSG00000261488	118.1849742	-1.269880814	0.3052640443	-4.159942311	3.18E-05	0.01382637721	LS	High_vs_Low	TGF-beta induced lncRNA [Source:HGNC Symbol;Acc:HGNC:53943]	ncRNA		unclear role in skin
LINC01451	NA	55.68854459	-1.273940456	0.3615511334	-3.523541592	4.26E-04	0.04500025038	LS	High_vs_Low	NA	ncRNA		unclear role in skin
FOXQ1	ENSG00000164379	123.6019323	-1.275014939	0.3360368903	-3.794270735	1.48E-04	0.02645184308	LS	High_vs_Low	forkhead box Q1 [Source:HGNC Symbol;Acc:HGNC:20951]	Other	melanoma supressor	FOXQ1 is a member of the FOX gene family. FOX genes are involved in embryonic development, cell cycle regulation, tissue-specific gene expression, cell signaling, and tumorigenesis (GeneCards). In skin, FOXQ1 has been proposed as a melanoma supressor (PMID: 28930679).
ZC3H12B	ENSG00000102053	36.62008306	-1.277805436	0.3322216731	-3.846243456	1.20E-04	0.02451591254	LS	High_vs_Low	zinc finger CCCH-type containing 12B [Source:HGNC Symbol;Acc:HGNC:17407]	Other	zinc finger
IL34	ENSG00000157368	743.3794208	-1.284299725	0.3216092844	-3.99335401	6.51E-05	0.01926495873	LS	High_vs_Low	interleukin 34 [Source:HGNC Symbol;Acc:HGNC:28529]	Immune	cytokine	IL-34 is a novel cytokine that was first identified back to 2008. IL34 signaling modulates macrophage homeostasis, inflammation, and cancer (PMID: 31552020, 32187515, 30066957).
IRX4	ENSG00000113430	381.8904657	-1.313199676	0.3093924299	-4.244446692	2.19E-05	0.01138540613	LS	High_vs_Low	iroquois homeobox 4 [Source:HGNC Symbol;Acc:HGNC:6129]	Other	neural and nerve system	The role of IRX4 in skin is unclear. In mice, Irx1, -2, -4 (Cluster I) and Irx3, -5, -6 (Cluster II) were proposed to be coordinately regulated at the level of the cluster (PMID: 11520674).
SEC14L5	ENSG00000103184	38.09380519	-1.356105647	0.3424269155	-3.960277612	7.49E-05	0.02037938221	LS	High_vs_Low	SEC14 like lipid binding 5 [Source:HGNC Symbol;Acc:HGNC:29032]	Other	transporter	SEC14L5 has no clear role in skin. It is annotated as transporter activity in Gene Ontology.
PLCH2	ENSG00000149527	177.9942254	-1.356107288	0.2935162188	-4.62021245	3.83E-06	0.007297982909	LS	High_vs_Low	phospholipase C eta 2 [Source:HGNC Symbol;Acc:HGNC:29037]	Other	calcium ion binding	PLCH2 is annotated as calcium ion binding in gene ontology.
APOE	ENSG00000130203	5477.526599	-1.418028929	0.3975016922	-3.56735319	3.61E-04	0.04229461525	LS	High_vs_Low	apolipoprotein E [Source:HGNC Symbol;Acc:HGNC:613]	Metabolism	protein metabolism	APOE is annotated as protein metabolism in gene ontology. APOE -/- mice shows altered epidermal lipid composition and impaired skin barrier function (PMID: 30905828).
CEBPD	ENSG00000221869	1191.881597	-1.487523278	0.3963472274	-3.753081074	1.75E-04	0.02925058458	LS	High_vs_Low	CCAAT enhancer binding protein delta [Source:HGNC Symbol;Acc:HGNC:1835]	Immune		CEBPD encoded protein is important in the regulation of genes involved in immune and inflammatory responses, and may be involved in the regulation of genes associated with activation and/or differentiation of macrophages (GeneCards). CEBPD is annotated in Gene Ontology adipogenesis and IL-17 signaling pathway.
SLC49A3	ENSG00000169026	206.974736	-1.487549008	0.4085681688	-3.640883264	2.72E-04	0.03776957219	LS	High_vs_Low	solute carrier family 49 member 3 [Source:HGNC Symbol;Acc:HGNC:26177]	Metabolism	lipid metabolism	SLC49A3 is predicted to enable transmembrane transporter activity and be involved in transmembrane transport (GeneCards)
NPAS1	ENSG00000130751	91.85453226	-1.542380021	0.3730216076	-4.134827554	3.55E-05	0.01452123657	LS	High_vs_Low	neuronal PAS domain protein 1 [Source:HGNC Symbol;Acc:HGNC:7894]	Other	neural and nerve system	The exact function of NPAS1 is unclear. Studies of a related mouse gene suggest that it functions in neurons (GeneCards).
TMEM238	ENSG00000233493	30.93124047	-1.543885124	0.3931568405	-3.926893711	8.60E-05	0.02142607104	LS	High_vs_Low	transmembrane protein 238 [Source:HGNC Symbol;Acc:HGNC:40042]	Other		TMEM238 is predicted to be an integral component of membrane (GeneCards).
HES4	ENSG00000188290	154.4797152	-1.697725833	0.4290991532	-3.956488425	7.61E-05	0.02037938221	LS	High_vs_Low	hes family bHLH transcription factor 4 [Source:HGNC Symbol;Acc:HGNC:24149]	Other		HES4 is predicted to enable DNA-binding transcription factor activity, RNA polymerase II-specific and RNA polymerase II cis-regulatory region sequence-specific DNA binding activity (GeneCards). The role of HES4 in skin is unclear.
LINC02747	ENSG00000255774	29.83377916	-1.776746903	0.5041534358	-3.524218574	4.25E-04	0.04500025038	LS	High_vs_Low	long intergenic non-protein coding RNA 2747 [Source:HGNC Symbol;Acc:HGNC:54266]	ncRNA		unclear role in skin. Long Non-Coding RNA LINC02747 Promotes the Proliferation of Clear Cell Renal Cell Carcinoma by Inhibiting miR-608 and Activating TFE3 (PMID: 33425728)
LINC02345	ENSG00000259225	52.5113988	-1.817489189	0.4442713679	-4.090943779	4.30E-05	0.01584961516	LS	High_vs_Low	long intergenic non-protein coding RNA 2345 [Source:HGNC Symbol;Acc:HGNC:53267]	ncRNA		unclear role in skin. LINC02345 is proposed to play a role in clear cell renal cell carcinoma (PMID: 34958632)
CLDN23	ENSG00000253958	296.8242805	-1.999796569	0.5523810377	-3.620320816	2.94E-04	0.03797585327	LS	High_vs_Low	claudin 23 [Source:HGNC Symbol;Acc:HGNC:17591]	Skin barrier	extracellular matrix	CLDN23 encodes a member of the claudin family. Claudins are integral membrane proteins and components of tight junction strands (GeneCards).
TMPRSS6	ENSG00000187045	27.20754941	-2.219983636	0.5480981594	-4.050339521	5.11E-05	0.0169248036	LS	High_vs_Low	transmembrane serine protease 6 [Source:HGNC Symbol;Acc:HGNC:16517]	Skin barrier	extracellular matrix	TMPRSS6 is annotated as extracellular matrix organization in Gene Ontology. The role of TMPRSS6 in skin in unclear.
ZBTB16	ENSG00000109906	804.3740853	-2.403475698	0.6012607742	-3.997393146	6.40E-05	0.01926495873	LS	High_vs_Low	zinc finger and BTB domain containing 16 [Source:HGNC Symbol;Acc:HGNC:12930]	Other	zinc finger	ZBTB16 encoded protein is located in the nucleus, is involved in cell cycle progression, and interacts with a histone deacetylase (GeneCards).
COCH	ENSG00000100473	86.88983785	-2.626396969	0.7448837615	-3.525915189	4.22E-04	0.04500025038	LS	High_vs_Low	cochlin [Source:HGNC Symbol;Acc:HGNC:2180]	Skin barrier	extracellular matrix	COCH (Cochlin) is annotated as collagen binding in gene ontology. The physiological function of cochlin is unclear. But emerging evidence shows cochlin may be involved in regulating antibacterial immunity by interacting with collagen VII (PMID: 29305555).
RAB3B	ENSG00000169213	162.0562453	-2.640268213	0.7093283527	-3.722208766	1.97E-04	0.03084135498	LS	High_vs_Low	RAB3B, member RAS oncogene family [Source:HGNC Symbol;Acc:HGNC:9778]	Other		RAB3B enables GDP binding activity (GeneCards). CircRAB3B suppresses proliferation, motility, cell cycle progression and promotes the apoptosis of IL-22-induced keratinocytes depending on the regulation of miR-1228-3p/PTEN axis in psoriasis (PMID: 34096408).
CCER2	ENSG00000262484	220.9943459	-2.671489042	0.7614589417	-3.508382259	4.51E-04	0.0460186874	LS	High_vs_Low	coiled-coil glutamate rich protein 2 [Source:HGNC Symbol;Acc:HGNC:44662]	Skin barrier	extracellular matrix	The encoded protein is predicted to be located in extracellular region (GeneCards). In mice, Ccer2 was proposed as keratinocyte marker (PMID: 34602061).
ABCA13	ENSG00000179869	26.99762041	-2.718285477	0.6708238721	-4.052159726	5.07E-05	0.0169248036	LS	High_vs_Low	ATP binding cassette subfamily A member 13 [Source:HGNC Symbol;Acc:HGNC:14638]	Other	transporter	ABCA13 is a member of ABC gene subfamily A (ABCA) (GeneCards).
BTC	ENSG00000174808	286.00759	-2.799249738	0.7743637701	-3.614902771	3.00E-04	0.03831283112	LS	High_vs_Low	betacellulin [Source:HGNC Symbol;Acc:HGNC:1121]	Development	wound healing	BTC encodes betacellulin, which is a member of the epidermal growth factor (EGF) family of proteins (GeneCards). In skin, betacellulin regulates hair follicle development, and wound healing (PMID: 17960175).
DES	ENSG00000175084	383.4701134	-3.738312266	1.070122269	-3.493350597	4.77E-04	0.04702000264	LS	High_vs_Low	desmin [Source:HGNC Symbol;Acc:HGNC:2770]	Other	cytoskeleton	DES encodes desmin, which foms the extra-sarcomeric cytoskeleton in all mature muscle cells (PMID: 28980752).
UGT3A2	ENSG00000168671	84.20708175	-5.817813328	1.317734647	-4.415011279	1.01E-05	0.01029456297	LS	High_vs_Low	UDP glycosyltransferase family 3 member A2 [Source:HGNC Symbol;Acc:HGNC:27266]	Skin barrier	skin homeostatis	UGT3A2 encoded protein enables UDP-glycosyltransferase activity. The encoded protein mains skin homeostatis (PMID: 34689335).
SCGB1D2	ENSG00000124935	1390.855966	3.414303677	0.7397586393	4.615429271	3.92E-06	0.008526938391	NL	High_vs_Low	secretoglobin family 1D member 2 [Source:HGNC Symbol;Acc:HGNC:18396]
MMP7	ENSG00000137673	578.5083925	2.383941652	0.5062434283	4.709081678	2.49E-06	0.006792753969	NL	High_vs_Low	matrix metallopeptidase 7 [Source:HGNC Symbol;Acc:HGNC:7174]
SLC12A2	ENSG00000064651	3213.871767	2.201726196	0.4626288577	4.759163116	1.94E-06	0.006792753969	NL	High_vs_Low	solute carrier family 12 member 2 [Source:HGNC Symbol;Acc:HGNC:10911]
ALG1L	ENSG00000189366	93.47826602	1.933417781	0.4741617057	4.077549405	4.55E-05	0.03738430489	NL	High_vs_Low	ALG1 chitobiosyldiphosphodolichol beta-mannosyltransferase like [Source:HGNC Symbol;Acc:HGNC:33721]
COL12A1	ENSG00000111799	430.5737728	1.770419538	0.434377215	4.075765203	4.59E-05	0.03738430489	NL	High_vs_Low	collagen type XII alpha 1 chain [Source:HGNC Symbol;Acc:HGNC:2188]
MYO5C	ENSG00000128833	415.0965994	1.717835341	0.3889007032	4.417156684	1.00E-05	0.01630376134	NL	High_vs_Low	myosin VC [Source:HGNC Symbol;Acc:HGNC:7604]
C1D	ENSG00000197223	645.6101721	1.31760917	0.316168712	4.167424289	3.08E-05	0.02869806219	NL	High_vs_Low	C1D nuclear receptor corepressor [Source:HGNC Symbol;Acc:HGNC:29911]
FAT1	ENSG00000083857	738.7714335	1.111223143	0.2364405967	4.699798422	2.60E-06	0.006792753969	NL	High_vs_Low	FAT atypical cadherin 1 [Source:HGNC Symbol;Acc:HGNC:3595]
TSHZ2	ENSG00000182463	1287.588797	1.102336715	0.1523049615	7.237694057	4.56E-13	5.95E-09	NL	High_vs_Low	teashirt zinc finger homeobox 2 [Source:HGNC Symbol;Acc:HGNC:13010]
BTC	ENSG00000174808	1522.041922	-1.023204408	0.2394190785	-4.273696208	1.92E-05	0.02089534304	NL	High_vs_Low	betacellulin [Source:HGNC Symbol;Acc:HGNC:1121]
APOC1	ENSG00000130208	169.1355492	-2.586315419	0.6171563328	-4.190697366	2.78E-05	0.02789968588	NL	High_vs_Low	apolipoprotein C1 [Source:HGNC Symbol;Acc:HGNC:607]
FADS2	ENSG00000134824	4873.825718	-4.80138223	0.8675464986	-5.53443791	3.12E-08	2.04E-04	NL	High_vs_Low	fatty acid desaturase 2 [Source:HGNC Symbol;Acc:HGNC:3575]
KRT79	ENSG00000185640	1691.904645	-5.091007014	1.170300874	-4.350169367	1.36E-05	0.01774134859	NL	High_vs_Low	keratin 79 [Source:HGNC Symbol;Acc:HGNC:28930]
PM20D1	ENSG00000162877	1732.50499	-5.856585044	1.344319978	-4.356540957	1.32E-05	0.01774134859	NL	High_vs_Low	peptidase M20 domain containing 1 [Source:HGNC Symbol;Acc:HGNC:26518]
CILP	ENSG00000138615	332.6563264	2.58341854	0.544522291	4.744376093	2.09E-06	0.005144740231	LS	High_vs_Medium	cartilage intermediate layer protein [Source:HGNC Symbol;Acc:HGNC:1980]
GDF10	ENSG00000266524	36.38778334	2.190907023	0.4682464194	4.678961617	2.88E-06	0.006079261768	LS	High_vs_Medium	growth differentiation factor 10 [Source:HGNC Symbol;Acc:HGNC:4215]
SFRP2	ENSG00000145423	5907.072326	1.945888238	0.4623700495	4.208508401	2.57E-05	0.02231751567	LS	High_vs_Medium	secreted frizzled related protein 2 [Source:HGNC Symbol;Acc:HGNC:10777]
ITGBL1	ENSG00000198542	142.078952	1.837197689	0.4669102479	3.934798385	8.33E-05	0.04181666315	LS	High_vs_Medium	integrin subunit beta like 1 [Source:HGNC Symbol;Acc:HGNC:6164]
CRTAC1	ENSG00000095713	84.44093567	1.744686457	0.3672185903	4.75108424	2.02E-06	0.005144740231	LS	High_vs_Medium	cartilage acidic protein 1 [Source:HGNC Symbol;Acc:HGNC:14882]
SPOCK1	ENSG00000152377	244.0049754	1.636258023	0.3842545704	4.258265611	2.06E-05	0.02171882549	LS	High_vs_Medium	SPARC (osteonectin), cwcv and kazal like domains proteoglycan 1 [Source:HGNC Symbol;Acc:HGNC:11251]
SRPX	ENSG00000101955	526.2431284	1.302762383	0.3297038132	3.951311241	7.77E-05	0.04129198677	LS	High_vs_Medium	sushi repeat containing protein X-linked [Source:HGNC Symbol;Acc:HGNC:11309]
SMOC2	ENSG00000112562	497.2593959	1.239175866	0.2855616279	4.339434101	1.43E-05	0.01756937121	LS	High_vs_Medium	SPARC related modular calcium binding 2 [Source:HGNC Symbol;Acc:HGNC:20323]
GPR34	ENSG00000171659	119.10493	1.235943788	0.2920923443	4.231346052	2.32E-05	0.02231751567	LS	High_vs_Medium	G protein-coupled receptor 34 [Source:HGNC Symbol;Acc:HGNC:4490]
NIBAN2	ENSG00000136830	661.4966057	-1.008801936	0.2390630024	-4.219816225	2.45E-05	0.02231751567	LS	High_vs_Medium	niban apoptosis regulator 2 [Source:HGNC Symbol;Acc:HGNC:25282]
TMPRSS11F	ENSG00000198092	275.8273523	-1.080981042	0.2378459719	-4.54487849	5.50E-06	0.00964754243	LS	High_vs_Medium	transmembrane serine protease 11F [Source:HGNC Symbol;Acc:HGNC:29994]
RPS26	ENSG00000197728	6222.096444	-1.130447464	0.2281896783	-4.953981583	7.27E-07	0.005144740231	LS	High_vs_Medium	ribosomal protein S26 [Source:HGNC Symbol;Acc:HGNC:10414]
HBB	ENSG00000244734	10785.38965	-2.239959394	0.5699860215	-3.929849698	8.50E-05	0.04181666315	LS	High_vs_Medium	hemoglobin subunit beta [Source:HGNC Symbol;Acc:HGNC:4827]
CYP4F2	ENSG00000186115	87.30538372	-2.257063117	0.5661115919	-3.986957959	6.69E-05	0.04115662689	LS	High_vs_Medium	cytochrome P450 family 4 subfamily F member 2 [Source:HGNC Symbol;Acc:HGNC:2645]
HBA1	ENSG00000206172	677.3188978	-2.263752517	0.5513030322	-4.106185501	4.02E-05	0.03124608415	LS	High_vs_Medium	hemoglobin subunit alpha 1 [Source:HGNC Symbol;Acc:HGNC:4823]
CHAC1	ENSG00000128965	300.4819363	-2.363298248	0.521636115	-4.530549515	5.88E-06	0.00964754243	LS	High_vs_Medium	ChaC glutathione specific gamma-glutamylcyclotransferase 1 [Source:HGNC Symbol;Acc:HGNC:28680]
ABCA13	ENSG00000179869	27.19939437	-2.59648228	0.6064906318	-4.281158099	1.86E-05	0.02110800463	LS	High_vs_Medium	ATP binding cassette subfamily A member 13 [Source:HGNC Symbol;Acc:HGNC:14638]
PDE6A	ENSG00000132915	62.26928905	-3.1275266	0.7918928373	-3.949431606	7.83E-05	0.04129198677	LS	High_vs_Medium	phosphodiesterase 6A [Source:HGNC Symbol;Acc:HGNC:8785]
APOC1	ENSG00000130208	132.3536409	-3.578574601	0.8048978604	-4.445998402	8.75E-06	0.01291185188	LS	High_vs_Medium	apolipoprotein C1 [Source:HGNC Symbol;Acc:HGNC:607]
KRT79	ENSG00000185640	1326.131212	-3.920959795	0.9691149239	-4.045918289	5.21E-05	0.03846078187	LS	High_vs_Medium	keratin 79 [Source:HGNC Symbol;Acc:HGNC:28930]
FADS2	ENSG00000134824	4034.535386	-4.834469018	1.010214271	-4.785587729	1.70E-06	0.005144740231	LS	High_vs_Medium	fatty acid desaturase 2 [Source:HGNC Symbol;Acc:HGNC:3575]
KRT27	ENSG00000171446	689.5347095	-4.924889962	1.118578278	-4.402812087	1.07E-05	0.01433725688	LS	High_vs_Medium	keratin 27 [Source:HGNC Symbol;Acc:HGNC:30841]
PM20D1	ENSG00000162877	929.324867	-6.023037734	1.17972789	-5.105446589	3.30E-07	0.004870679484	LS	High_vs_Medium	peptidase M20 domain containing 1 [Source:HGNC Symbol;Acc:HGNC:26518]
CDKN2A	ENSG00000147889	31.34577329	2.375304621	0.4751954188	4.998584851	5.78E-07	0.002089488792	NL	High_vs_Medium	cyclin dependent kinase inhibitor 2A [Source:HGNC Symbol;Acc:HGNC:1787]
CFAP251	ENSG00000158023	191.4907537	1.978908742	0.4627081011	4.276797265	1.90E-05	0.03919871927	NL	High_vs_Medium	cilia and flagella associated protein 251 [Source:HGNC Symbol;Acc:HGNC:28506]
GABRA4	ENSG00000109158	25.72305657	-3.596562791	0.7171655045	-5.014969025	5.30E-07	0.002089488792	NL	High_vs_Medium	gamma-aminobutyric acid type A receptor subunit alpha4 [Source:HGNC Symbol;Acc:HGNC:4078]
PM20D1	ENSG00000162877	390.856579	-3.948887668	0.8966187057	-4.404199515	1.06E-05	0.02560945701	NL	High_vs_Medium	peptidase M20 domain containing 1 [Source:HGNC Symbol;Acc:HGNC:26518]
TCHH	ENSG00000159450	407.7489741	-4.852963901	0.9135859894	-5.311994664	1.08E-07	0.001569224707	NL	High_vs_Medium	trichohyalin [Source:HGNC Symbol;Acc:HGNC:11791]
KRT79	ENSG00000185640	2072.265766	-5.053815552	1.010229994	-5.002638587	5.66E-07	0.002089488792	NL	High_vs_Medium	keratin 79 [Source:HGNC Symbol;Acc:HGNC:28930]
PM20D1	ENSG00000162877	822.7017895	3.687119146	0.9624732672	3.830879539	1.28E-04	0.02980438608	LS	Medium_vs_Low	peptidase M20 domain containing 1 [Source:HGNC Symbol;Acc:HGNC:26518]
TCHH	ENSG00000159450	915.6004634	3.327395736	0.806436968	4.12604564	3.69E-05	0.01741411316	LS	Medium_vs_Low	trichohyalin [Source:HGNC Symbol;Acc:HGNC:11791]
FADS2	ENSG00000134824	3606.88795	3.20810412	0.8316323954	3.857598787	1.15E-04	0.02808706258	LS	Medium_vs_Low	fatty acid desaturase 2 [Source:HGNC Symbol;Acc:HGNC:3575]
PRR9	ENSG00000203783	953.0422452	2.607979708	0.6335785543	4.116268914	3.85E-05	0.01741411316	LS	Medium_vs_Low	proline rich 9 [Source:HGNC Symbol;Acc:HGNC:32057]
PDE6A	ENSG00000132915	55.98721461	2.57359539	0.6172321823	4.169574212	3.05E-05	0.01574596337	LS	Medium_vs_Low	phosphodiesterase 6A [Source:HGNC Symbol;Acc:HGNC:8785]
SPRR4	ENSG00000184148	1409.956548	2.572286914	0.7044894971	3.651277874	2.61E-04	0.03583842683	LS	Medium_vs_Low	small proline rich protein 4 [Source:HGNC Symbol;Acc:HGNC:23173]
FADS1	ENSG00000149485	1482.574054	2.416500942	0.6640884903	3.638823707	2.74E-04	0.03583842683	LS	Medium_vs_Low	fatty acid desaturase 1 [Source:HGNC Symbol;Acc:HGNC:3574]
GLDC	ENSG00000178445	67.87462685	2.299647558	0.6609236472	3.479445119	5.02E-04	0.04660773771	LS	Medium_vs_Low	glycine decarboxylase [Source:HGNC Symbol;Acc:HGNC:4313]
ACOT1	ENSG00000184227	303.7767795	2.296041358	0.6348094003	3.616898799	2.98E-04	0.03656679557	LS	Medium_vs_Low	acyl-CoA thioesterase 1 [Source:HGNC Symbol;Acc:HGNC:33128]
KRT34	ENSG00000131737	75.49368352	2.265151586	0.6286126881	3.603413721	3.14E-04	0.03725532053	LS	Medium_vs_Low	keratin 34 [Source:HGNC Symbol;Acc:HGNC:6452]
CRAT	ENSG00000095321	897.5141344	2.127722279	0.5812969988	3.660301505	2.52E-04	0.03539579242	LS	Medium_vs_Low	carnitine O-acetyltransferase [Source:HGNC Symbol;Acc:HGNC:2342]
UPP1	ENSG00000183696	661.3220974	1.874068792	0.4186142661	4.476839284	7.58E-06	0.007308961473	LS	Medium_vs_Low	uridine phosphorylase 1 [Source:HGNC Symbol;Acc:HGNC:12576]
S100A3	ENSG00000188015	419.898767	1.822340376	0.4055507473	4.493495298	7.01E-06	0.007242571226	LS	Medium_vs_Low	S100 calcium binding protein A3 [Source:HGNC Symbol;Acc:HGNC:10493]
SPRR1A	ENSG00000169474	19048.13504	1.791128728	0.4429670179	4.043481016	5.27E-05	0.02059851469	LS	Medium_vs_Low	small proline rich protein 1A [Source:HGNC Symbol;Acc:HGNC:11259]
ALOX15B	ENSG00000179593	1559.374662	1.56199185	0.4178644932	3.738034398	1.85E-04	0.03313633763	LS	Medium_vs_Low	arachidonate 15-lipoxygenase type B [Source:HGNC Symbol;Acc:HGNC:434]
LRAT	ENSG00000121207	24.59812931	1.345775763	0.3564077443	3.775944221	1.59E-04	0.03160103193	LS	Medium_vs_Low	lecithin retinol acyltransferase [Source:HGNC Symbol;Acc:HGNC:6685]
ANKRD31	ENSG00000145700	75.61844988	1.312014432	0.294857482	4.449656229	8.60E-06	0.007365129727	LS	Medium_vs_Low	ankyrin repeat domain 31 [Source:HGNC Symbol;Acc:HGNC:26853]
ACP7	ENSG00000183760	2295.86304	1.278423755	0.2800462454	4.565045153	4.99E-06	0.007242571226	LS	Medium_vs_Low	acid phosphatase 7, tartrate resistant (putative) [Source:HGNC Symbol;Acc:HGNC:33781]
S100A2	ENSG00000196754	19249.23663	1.256611284	0.3242553137	3.87537607	1.06E-04	0.02800794257	LS	Medium_vs_Low	S100 calcium binding protein A2 [Source:HGNC Symbol;Acc:HGNC:10492]
FUT3	ENSG00000171124	260.3105111	1.248873531	0.3188493804	3.916813417	8.97E-05	0.02644094462	LS	Medium_vs_Low	fucosyltransferase 3 (Lewis blood group) [Source:HGNC Symbol;Acc:HGNC:4014]
GDPD3	ENSG00000102886	1880.241431	1.230573369	0.2827403689	4.352308705	1.35E-05	0.01026075443	LS	Medium_vs_Low	glycerophosphodiester phosphodiesterase domain containing 3 [Source:HGNC Symbol;Acc:HGNC:28638]
RAET1G	ENSG00000203722	473.9082218	1.207936928	0.2576405288	4.688458502	2.75E-06	0.005726572935	LS	Medium_vs_Low	retinoic acid early transcript 1G [Source:HGNC Symbol;Acc:HGNC:16795]
GLYATL1	ENSG00000166840	28.12456034	1.088129874	0.2893474633	3.76063388	1.69E-04	0.03221462432	LS	Medium_vs_Low	glycine-N-acyltransferase like 1 [Source:HGNC Symbol;Acc:HGNC:30519]
CLSPN	ENSG00000092853	361.4369111	1.074242932	0.2467186554	4.354121217	1.34E-05	0.01026075443	LS	Medium_vs_Low	claspin [Source:HGNC Symbol;Acc:HGNC:19715]
SMOX	ENSG00000088826	2510.724943	1.045807014	0.2790806457	3.747329063	1.79E-04	0.03313633763	LS	Medium_vs_Low	spermine oxidase [Source:HGNC Symbol;Acc:HGNC:15862]
CYSRT1	ENSG00000197191	4707.316395	1.045594903	0.2742282221	3.812863952	1.37E-04	0.0311426727	LS	Medium_vs_Low	cysteine rich tail 1 [Source:HGNC Symbol;Acc:HGNC:30529]
LRP8	ENSG00000157193	81.3969952	1.034070878	0.2484577088	4.161959324	3.16E-05	0.01574596337	LS	Medium_vs_Low	LDL receptor related protein 8 [Source:HGNC Symbol;Acc:HGNC:6700]
SPTBN5	ENSG00000137877	162.3209077	1.00598563	0.2739026257	3.672785638	2.40E-04	0.03538676426	LS	Medium_vs_Low	spectrin beta, non-erythrocytic 5 [Source:HGNC Symbol;Acc:HGNC:15680]
SLC25A29	ENSG00000197119	178.2064325	-1.039282364	0.2194173758	-4.736554524	2.17E-06	0.005726572935	LS	Medium_vs_Low	solute carrier family 25 member 29 [Source:HGNC Symbol;Acc:HGNC:20116]
DIO3OS	ENSG00000258498	58.44397961	-1.046283094	0.2898472042	-3.609774664	3.06E-04	0.03725532053	LS	Medium_vs_Low	DIO3 opposite strand upstream RNA [Source:HGNC Symbol;Acc:HGNC:20348]
ZSCAN18	ENSG00000121413	113.1146181	-1.134796122	0.3201345393	-3.544747545	3.93E-04	0.04268833565	LS	Medium_vs_Low	zinc finger and SCAN domain containing 18 [Source:HGNC Symbol;Acc:HGNC:21037]
EDIL3	ENSG00000164176	64.70289199	-1.139879617	0.3087867942	-3.691477869	2.23E-04	0.03538676426	LS	Medium_vs_Low	EGF like repeats and discoidin domains 3 [Source:HGNC Symbol;Acc:HGNC:3173]
HIF3A	ENSG00000124440	49.73595718	-1.212185595	0.3274926086	-3.701413599	2.14E-04	0.03538676426	LS	Medium_vs_Low	hypoxia inducible factor 3 subunit alpha [Source:HGNC Symbol;Acc:HGNC:15825]
ID4	ENSG00000172201	977.8966154	-1.222768214	0.3166301301	-3.861818879	1.13E-04	0.02808216557	LS	Medium_vs_Low	inhibitor of DNA binding 4, HLH protein [Source:HGNC Symbol;Acc:HGNC:5363]
CLDN23	ENSG00000253958	236.6024463	-1.228158323	0.3347616653	-3.668754373	2.44E-04	0.03538676426	LS	Medium_vs_Low	claudin 23 [Source:HGNC Symbol;Acc:HGNC:17591]
ZDHHC11B	ENSG00000206077	152.179978	-1.284527573	0.3725293007	-3.44812494	5.64E-04	0.04938602249	LS	Medium_vs_Low	zinc finger DHHC-type containing 11B [Source:HGNC Symbol;Acc:HGNC:32962]
CA3	ENSG00000164879	27.53447934	-1.365736177	0.352809799	-3.871026772	1.08E-04	0.02800794257	LS	Medium_vs_Low	carbonic anhydrase 3 [Source:HGNC Symbol;Acc:HGNC:1374]
GABRP	ENSG00000094755	248.9612247	-1.368646105	0.3734323262	-3.665044532	2.47E-04	0.03538676426	LS	Medium_vs_Low	gamma-aminobutyric acid type A receptor subunit pi [Source:HGNC Symbol;Acc:HGNC:4089]
BCAS1	ENSG00000064787	42.49134155	-1.387356767	0.3934139702	-3.526455267	4.21E-04	0.0438493589	LS	Medium_vs_Low	brain enriched myelin associated protein 1 [Source:HGNC Symbol;Acc:HGNC:974]
PHYHIP	ENSG00000168490	195.9671645	-1.453432261	0.4110010531	-3.536322473	4.06E-04	0.04277108635	LS	Medium_vs_Low	phytanoyl-CoA 2-hydroxylase interacting protein [Source:HGNC Symbol;Acc:HGNC:16865]
GPR12	ENSG00000132975	47.58884754	-1.509944539	0.4122303719	-3.662865819	2.49E-04	0.03538676426	LS	Medium_vs_Low	G protein-coupled receptor 12 [Source:HGNC Symbol;Acc:HGNC:4466]
BEST2	ENSG00000039987	40.76872695	-1.934792017	0.4639699706	-4.170080262	3.04E-05	0.01574596337	LS	Medium_vs_Low	bestrophin 2 [Source:HGNC Symbol;Acc:HGNC:17107]
ZDHHC11	ENSG00000188818	38.86905127	-1.963666816	0.4189438435	-4.687183848	2.77E-06	0.005726572935	LS	Medium_vs_Low	zinc finger DHHC-type containing 11 [Source:HGNC Symbol;Acc:HGNC:19158]
SIK1	ENSG00000142178	56.33975047	-1.998150423	0.5476112836	-3.648848157	2.63E-04	0.03583842683	LS	Medium_vs_Low	salt inducible kinase 1 [Source:HGNC Symbol;Acc:HGNC:11142]
KRT77	ENSG00000189182	883.6967559	-2.323568489	0.3791021789	-6.129135148	8.84E-10	1.28E-05	LS	Medium_vs_Low	keratin 77 [Source:HGNC Symbol;Acc:HGNC:20411]
CACNA1H	ENSG00000196557	21.74555677	-2.936176236	0.6769805851	-4.337164611	1.44E-05	0.01044390198	LS	Medium_vs_Low	calcium voltage-gated channel subunit alpha1 H [Source:HGNC Symbol;Acc:HGNC:1395]
S100A9	ENSG00000163220	995.4726055	3.00791915	0.5924772963	5.076851331	3.84E-07	0.002831815925	NL	Medium_vs_Low	S100 calcium binding protein A9 [Source:HGNC Symbol;Acc:HGNC:10499]
IFI27	ENSG00000165949	2022.046182	1.517650886	0.2985696021	5.083072339	3.71E-07	0.002831815925	NL	Medium_vs_Low	interferon alpha inducible protein 27 [Source:HGNC Symbol;Acc:HGNC:5397]
